# Additivity predicts the efficacy of most approved combination therapies for advanced cancer

**DOI:** 10.1101/2022.10.21.22281013

**Authors:** Haeun Hwangbo, Sarah Patterson, Andy Dai, Deborah Plana, Adam C. Palmer

## Abstract

Most advanced cancers are treated with drug combinations. Rational designs aim to identify synergistic drug interactions to produce superior treatments. However, metrics of drug interaction (i.e., synergy, additivity, antagonism) apply to pre-clinical experiments, and there has been no established method to quantify synergy versus additivity in clinical settings. Here, we propose and apply a model of drug additivity for progression-free survival (PFS) to assess if the clinical efficacies of approved drug combinations are more than, or equal to, the sum of their parts. This model accounts for the benefit from patient-to-patient variability in the best single drug response, plus the added benefit of the weaker drug per patient. Among FDA approvals for advanced cancers between 1995-2020, we identified 37 combinations across 13 cancer types where monotherapies and combination therapy could be compared. 95% of combination therapies exhibited progression-free survival times that were additive, or less than additive. Among a set of phase III trials with either positive or negative results published between 2014 and 2018, every combination that did improve PFS was expected to succeed by additivity (100% sensitivity) and most failures were expected to fail (78% specificity). This study has two key findings. First, a synergistic effect (more than additive) is neither a necessary nor even a common property of clinically effective drug combinations. Second, the predictable efficacy of many of the best drug combinations established over the past 25 years suggests that additivity can be used as a design principle for novel drug combinations and clinical trials.
