## Supplementary Tables for "Additivity predicts the efficacy of most approved combination therapies for advanced cancer"

### Sheet: Table 1 Approved Combinations
Indication	Treatment	Dosing	Trial Name	NCT ID	Data Source	Cohort analyzed	N	Stage of treatment	First scan time (weeks)	Randomized or single-arm?	Cross-trial comparion?	Notes	Limitations in available data	Spearman Correlation	Mentions Synergy (synergistic, enhance, etc.) in phase III combination trial?	Includes Immune Checkpoint Inhibitor?	Includes Anti-Angiogenesis Drug?	Experiemtnal drug approved as monotherapy in the same disease?	HR(combo vs. control) above or below median?	HR(HSA vs. combo) [95% CI]	HR(additivity vs. combo) [[95% CI]]	HSA adjusted p-val	Additivity. Adjusted p-val
HR+/HER2− Advanced Breast Cancer (Progressed on Previous Endocrine Therapy)	Abemaciclib	150mg twice daily	nextMONARCH	NCT02747004	Hamilton et al. (2020)	A-150 cohort	79	Previously treated	8	Randomized, open-label	Yes.		Abemaciclib monotherapy is for endocrine-refractory HR+, HER2- metastatic breast cancer previously treated with chemotherapy.	0.3 (CTRPv2 pan-cancer all drug pairs)		No.	No.	Yes.	Below	0.80 [0.67, 0.95]	1.03 [0.86, 1.24]	0.0362835	0.880958
	Fulvestrant	500mg on Days 1 and 15 of Cycle 1, then on Day 1 of Cycle 2 and beyond	MONARCH 2	NCT02107703	Sledge et al. (2017)	ITT	223	Previously treated	8	Randomized, double-blind
	Abemaciclib + Fulvestrant	Abemaciclib: 150mg orally twice daily in 28 day cycle; Fulvestrant: 500mg on Days 1 and 15 of Cycle 1, then on Day 1 of Cycle 2 and beyond	MONARCH 2	NCT02107703	Sledge et al. (2017)	ITT	446	Previously treated	8	Randomized, double-blind
HR+/HER2- Advanced Breast Cancer (Postmenopausal)	Abemaciclib	150mg twice daily	nextMONARCH	NCT02747004	Hamilton et al. (2020)	A-150 cohort	79	Previously treated	8	Randomized, open-label	Yes.		Abemaciclib monotherapy is for endocrine-refractory HR+, HER2- metastatic breast cancer previously treated with chemotherapy.	0.3 (CTRPv2 pan-cancer all drug pairs)		No.	No.	Yes.	Below	0.71 [0.57, 0.89]	0.92 [0.73, 1.15]	0.00790837	0.651095
	Letrozole/Anastrozole	Anastrozole: 1 mg or Letrozole: 2.5 mg letrozole orally once daily for 4 weeks	MONARCH 3	NCT02246621	Johnston et al. (2019)	ITT	165	Previously untreated	8	Randomized, double-blind
	Abemaciclib + Letrozole/Anastrozole	Abemaciclib: 150mg twice daily; Anastrozole: 1 mg or Letrozole: 2.5 mg letrozole orally once daily for 4 weeks	MONARCH 3	NCT02246621	Johnston et al. (2019)	ITT	328	Previously untreated	8	Randomized, double-blind
Advanced Breast Cancer (Anthracycline-pretreated)	Capecitabine	1.25g/m2 twice dailyfor 2 weeks of a 3 week cycle		NCT00337103	Kaufman et al. (2015)	ITT	548	Previously treated	4	Randomized, open-label	Yes.		Capecitabine monotherapy is for anthracycline and taxane-pretreated patients. Doses of docetaxel are 100mg/m2 vs. 75mg/m2 in control and combination arms.	0.62 (CTRPv2 pan-cancer 5-FU vs. Docataxel)	Yes.	No.	No.	Yes.	Above	1.14 [0.98, 1.34]	1.48 [1.26, 1.74]	0.164888	2.99e-05
	Docetaxel	100mg/m2 every 3 weeks			Oshaughnessy et al. (2002)	ITT	256	Previously treated	6	Randomized
	Capecitabine + Docataxel	Capecitabine: 1.25g/m2 twice dailyfor 2 weeks of a 3 week cycle; Docetaxel: 75mg/m2 every 3 weeks			Oshaughnessy et al. (2002)	ITT	255	Previously treated	6	Randomized
HR+/HER2- Advanced Breast Cancer	Everolimus	10mg daily	BOLERO-6	NCT01783444	Jerusalem et al. (2018)	ITT	103	Previously treated	6	Randomized, open-label	Yes. Everolimus + Exemestane arms closely align.			0.3 (CTRPv2 pan-cancer all drug pairs)	Yes.	No.	No.	No.	Below	1.07 [0.90, 1.27]	1.40 [1.17, 1.67]	0.466045	0.00147662
	Exemestane	25mg daily	BOLERO-2	NCT00863655	Baselga et al. (2012)	ITT	239	Previously treated	6	Randomized, double-blind
	Everolimus + Exemestane	Everolimus: 10mg daily; Exemestane 25mg daily	BOLERO-2	NCT00863655	Baselga et al. (2012)	ITT	485	Previously treated	6	Randomized, double-blind
Advanced Breast Cancer (Anthracycline-pretreated/resistant or taxane-resistant)	Ixabepilone	40mg/m2 every 3 weeks			Thomas et al. (2007)	ITT	49	Previously treated	6	Single-arm	Yes.		Ixabepilone montherapy is for taxane-resistant patients (no information on anthracycline resistance). Doses of capecitabine are 2500mg/m2 vs 2000mg/m2 in control and combination arms.	0.52 (CTRPv2 pan-cancer cytotoxic chemotherapy pairs)	Yes.	No.	No.	Yes.	Above	0.84 [0.74, 0.97]	1.04 [0.91, 1.20]	0.0387239	0.740854
	Capecitabine	2500mg/m2 for 2 weekf of a 3 week cycle			Thomas et al. (2007)	ITT	377	Previously treated	6	Randomized, open-label
	Ixabepilone + Capecitabine	Ixabepilone: 40mg/m2 every 3 weeks; Capecitabine 2000mg/m2 for 2 weeks of a 3 week cycle			Thomas et al. (2007)	ITT	375	Previously treated	6	Randomized, open-label
HER2+ Advanced Breast Cancer	Lapatinib	1250mg daily		NCT00105950	Kaufman et al. (2009)	HER2+ arm	126	Previously treated	8	Non-randomized, open-label	Yes.		Lapatinib monotherapy data is for HER2+ relapsed or refractory inflammatory breast cancer. Doses of capecitabine are 2500mg vs 2000mg in control and combination arms.	0.32 (CTRPv2 pan-cancer lapatinib vs. 5-FU)		No.	No.	No.	Below	0.65 [0.54, 0.78]	0.84 [0.70, 1.01]	7.00206e-05	0.183927
	Capecitabine	2500mg/m2 daily		NCT00078572	Kaufman et al. (2008)	ITT	191	Previously treated	6	Randomized, open-label
	Laptinib + Capecitabine	Lapatinib: 1250mg daily; Capecitabine: 2000mg/m2 for 2 weeks of a 3 week cycle		NCT00078572	Kaufman et al. (2008)	ITT	198	Previously treated	6	Randomized, open-label
HR+/HER2- Metastatic Breast Cancer (Progressed on Previous Endocrine Therapy)	Palbocilib	125mg daily for 3 weeks of 4 week cycles	TREnd	NCT02549430	Malorni et al. (2018)	ITT	58	Previously treated	12	Randomized, open-label	Yes. Palbociclib + Fulvestarnt arm from Cristofanilli et al. (2016) and Palbociclib + Endorine Therapy (Fulvestrant or Aromatase Inhibitor) arms are comparable.		Palbociclib monotherpay is for postmenopausal women only. ~80% of patients were postmonopausal in the combination trial (interaction p=0.89)	0.3 (CTRPv2 pan-cancer all drug pairs)	Yes.	No.	No.	No.	Below	0.96 [0.79, 1.17]	1.11 [0.90, 1.36]	0.680726	0.561047
	Fulvestrant	500mg every 2 weeks for first cycle and every 4 weeks afterwards	PALOMA-3	NCT01942135	Cristofanilli et al. (2016)	ITT	174	Previously treated	8	Randomized, double-blind
	Palbocilib + Fulvestrant	Palbociclib: 125mg daily for 3 weeks of 4 week cycles; Fulvestrant: 500mg every 2 weeks for first cycle and every 4 weeks afterwards	PALOMA-3	NCT01942135	Cristofanilli et al. (2016)	ITT	347	Previously treated	8	Randomized, double-blind
HR+/HER2- Advanced Breast Cancer (Postmenopausal)	Palbocilib	125mg daily for 3 weeks of 4 week cycles	TREnd	NCT02549430	Malorni et al. (2018)	ITT	58	Previously treated	12	Randomized, open-label	Yes.		Only previously treated monotherapy data for Palbociclib available (previously recevied endocrine therapy).	0.3 (CTRPv2 pan-cancer all drug pairs)	Yes.	No.	No.	No.	Below	0.62 [0.52, 0.75]	0.81 [0.67, 0.97]	1.42e-05	0.0839489
	Letrozole	2.5mg daily	PALOMA-2	NCT01740427	Finn et al. (2016)	ITT	222	Previously untreated	12	Randomized, double-blind
	Palbociclib + Letrozole	Palbociclib: 125mg daily for 3 weeks of 4 week cycles; Letrozole: 2.5mg daily	PALOMA-2	NCT01740427	Finn et al. (2016)	ITT	444	Previously untreated	12	Randomized, double-blind
Advanced Triple-Negative Breast Cancer	Pembrolizumab	200mg every 3 weeks	KEYNOTE-119	NCT02555657	Winer et al. (2019)	ITT, CPS>1, and CPS>10	322	Previously treated	9	Randomized, open-label	Yes.		Pembrolizumab monotherapy is for Pembrolizumab previously treated patients (also in metastatic setting).	0.3 (CTRPv2 pan-cancer all drug pairs)		Yes.	No.	Yes.	Above	0.83 [0.69, 1.01]	0.88 [0.73, 1.07]	0.126662	0.420719
	Chemotherapy (Nab-Paclitaxel or Paclitaxel or Gemcitabine + Carboplatin)	One of three chemotherapy regimen: 1) nab-paclitaxel 100 mg/m2 on Days 1, 8 and 15 of each 28-day cycle, 2) paclitaxel 90 mg/m2 on Days 1, 8 and 15 of each 28-day cycle, 3) gemcitabine + carboplatin 1000 mg/m2 (gemcitabine) and an AUC 2 (carboplatin) on Days 1 and 8 of each 21-day cycle.	KEYNOTE-355	NCT02819518	Cortes et al. (2020)	ITT, CPS>1, and CPS>10	281	Previously untreated	8	Randomized, double-blind
	Pembrolizumab + Chemotherapy	Pembrolizumab: 200mg every 3 weeks; Chemotherapy same as above	KEYNOTE-355	NCT02819518	Cortes et al. (2020)	ITT, CPS>1, and CPS>10	566	Previously untreated	8	Randomized, double-blind
HER2+ Metastatic Breast Cancer	Trastuzumab	loading dose 4mg/kg followed by 2mg/kg weekly or loading dose 8mg/kg followed by 4mg/kg weekly			Vogel et al. (2002)	FISH+ group	79	Previously untreated	8	Randomized, single-blind	Yes		48% of patients in trastuzumab monotherapy study received double dose, but this change produced no statistically significant difference in response rate or overall survival.	0.3 (CTRPv2 pan-cancer all drug pairs)	Yes.	Yes.	No.	No.	Below	1.12 [0.93, 1.35]	1.34 [1.10, 1.62]	0.278323	0.0153622
	Chemotherapy (Paclitaxel or Antrhacycline + Cyclophosphomide)	Doxorubicin: 60mg/m2 or Epirubicin 75mg/m2; Cyclophosphomide: 600mg/m2 once very 3 weeks; Paclitaxel 175mg/m2			Slamon et al. (2001)	ITT	234	Previously untreated	8	Randomized
	Trastuzumab + Chemotherapy	Trastuzumab: loading dose 4mg/kg followed by 2mg/kg weekly; Chemotherapy same as above			Slamon et al. (2001)	ITT	235	Previously untreated	8	Randomized
Metastatic/Persistant/Recurrent Cervical Cancer	Bevacizumab	15mg/kg every 3 weeks			Monk et al. (2009)	ITT	46	Previously treated	6	Single-arm	Yes.		Bevacizumab monotherapy was for previously treated patients.	0.3 (CTRPv2 pan-cancer all drug pairs)	Yes.	No.	Yes.	No.	Above	0.84 [0.70, 1.01]	1.08 [0.90, 1.30]	0.121262	0.629966
	Paclitaxel + Cisplatin/Topotecan	Cisplatin: 50mg/m2 every 3 weeks; Paclitaxel: 135 or 175mg/m2 every 3 weeks; Topotecan: 0.75mg/m2 for 3 days every 3 weeks	GOG-240	NCT00803062	Tewari et al. (2014)	ITT	225	Previously untreated	Likely 6	Randomized
	Bevacizumab + Paclitaxel + Cisplatin/Topotecan	Bevacizumab: 15mg/kg every 3 weeks; Chemotherapy same as above	GOG-240	NCT00803062	Tewari et al. (2014)	ITT	227	Previously untreated	Likely 6	Randomized
Metastatic Colorectal Cancer	Bevacizumab	10mg/kg every 2 weeks	E3200		Giantonio et al. (2007)	ITT	243	Previously treated	8	Randomized, open-label	No. All three arms are from the same trial.			0.3 (CTRPv2 pan-cancer all drug pairs)		No.	Yes.	No.	Below	0.88 [0.76, 1.02]	1.12 [0.96, 1.30]	0.164888	0.338932
	FOLFOX (Leucovorin + 5-FU + Oxaliplatin)	Leucovorin: 200mg/m2 on Day 1,2; 5-FU: 400mg/m2 followed by 600mg/m2 on Days 1, 2; Oxaliplatin: 85mg/m2 on Day 1 every 2 weeks	E3200		Giantonio et al. (2007)	ITT	291	Previously treated	8	Randomized, open-label
	Bevacizumab + FOLFOX	Bevacizumab: 10mg/kg every 2 weeks; FOLFOX same as above	E3200		Giantonio et al. (2007)	ITT	286	Previously treated	8	Randomized, open-label
Metastatic Colorectal Cancer (K-ras WT and EGFR-expressing)	Cetuximab	400mg/m2 followed by 250mg/m2 every week		NCT00079066	Karapetis et al. (2008)	K-ras WT subgroup	110	Previously treated	4	Randomized, open-label	Yes.	Cetuximab monotherapy arm also received best supportive care.	Cetuximab monotherapy was for previously treated patients.	0.3 (CTRPv2 pan-cancer all drug pairs)		No.	No.	Yes.	Below	0.62 [0.47, 0.83]	0.87 [0.65, 1.17]	0.00448855	0.600468
	FOLFIRI (Leucovorin + 5-FU + Irinotecan)	Irinotecan: 180mg/m2 every 2 weeks; Leucovorin 400mg/m2 every 2 weeks; 5-FU: 400mg/m2 followed by 46 hours of 2400mg/m2 every 2 weeks	CRYSTAL		Van Cutsem et al. (2015)	RAS WT (all loci) sugbroup	189	Previously untreated	8	Randomized, open-label
	Cetuximab+ FOLFIRI	Cetuximab: 400mg/m2 followed by 250mg/m2 every week; FOLFIRI same as above	CRYSTAL		Van Cutsem et al. (2015)	RAS WT (all loci) sugbroup	178	Previously untreated	8	Randomized, open-label
Metastatic Colorectal Cancer (EGFR-expressing, refractory to irinotecan-based chemotherapy)	Irinotecan	350mg/m2 every 3 weeks	EPIC		Sobrero et al. (2008)	ITT	650	Previously treated	6	Randomized, open-label	Yes. Cetuximab + Irinotecan arms closely align between the trials.		Irinotecan monotherapy was for patients after fluoropyrimidine and oxaliplatin failure (EGFR-expressing).	0.3 (CTRPv2 pan-cancer all drug pairs)	Yes.	No.	No.	No.	Below	0.90 [0.76, 1.06]	1.08 [0.91, 1.27]	0.271994	0.600468
	Cetuximab	initial dose 400mg/m2 followed by 250mg/m2 weekly			Cunningham et al. (2004)	ITT	111	Previously treated	6	Randomized, open-label
	Irinotecan + Cetuximab	Irinotecan: same as their most prestudy therapy (125mg/m2 weekly for 4 weeks followed by 2 week rest or 180mg/m2 every 2 weeks or 350mg/m2 every 3 weeks; Cetuximab: initial dose 400mg/m2 followed by 250mg/m2 weekly			Cunningham et al. (2004)	ITT	218	Previously treated	6	Randomized, open-label
Metastatic Colorectal Cancer	Ziv-Aflibercept	4mg/kg every 2 weeks			Tang et al. (2012)	ITT	74	Previously treated	8	two-stage, open-label	Yes.	Merged Bevacizumab naïve (n=24) and prior Bevacizumab (n=50) arms for monotherapy data. Combination arm has 30% prior bvacizumab.		0.3 (CTRPv2 pan-cancer all drug pairs)		No.	Yes.	No.	Above	1.12 [0.98, 1.29]	1.35 [1.17, 1.56]	0.164888	0.000519596
	FOLFIRI (Leucovorin + 5-FU + Irinotecan)	Irinotecan: 180mg/m2 every 2 weeks; Leucovorin 400mg/m2 every 2 weeks; 5-FU: 400mg/m2 followed by 46 hours of 2400mg/m2 every 2 weeks		NCT00561470	Van Cutsem et al. (2012)	ITT	614	Previously treated	6	Randomized, double-blind
	Ziv-Aflibercept + FOLFIRI	Ziv-Aflivercept: 4mg/kg every 2 weeks; FOLFIRI same as above		NCT00561470	Van Cutsem et al. (2012)	ITT	612	Previously treated	6	Randomized, double-blind
Advanced Gastric/Gastroesophageal Junction (GEJ) Cancer	Ramucirumab	8mg/kg every 2 weeks	REGARD	NCT00917384	Fuchs et al. (2013)	ITT	238	Previously treated	6	Randomized, double-blind	Yes.	All patients received best supportive care in REGARD trial.		0.3 (CTRPv2 pan-cancer all drug pairs)	Yes.	No.	Yes.	Yes.	Above	0.86 [0.74, 1.00]	1.02 [0.88, 1.18]	0.0963779	0.896529
	Paclitaxel	80mg/m2 on Days 1, 8, 15 of every 4-week cycle	RAINBOW	NCT01170663	Wilke et al. (2014)	ITT	335	Previously treated	6	Randomized, double-blind
	Ramucirumab + Paclitaxel	Ramucirumab: 8mg/kg every 2 weeks; Paclitaxel: 80mg/m2 on Days 1, 8, 15 of every 4-week cycle	RAINBOW	NCT01170663	Wilke et al. (2014)	ITT	330	Previously treated	6	Randomized, double-blind
Recurrrent/Metastatic Head and Neck Squamous Cell Carcinoma	Cetuximab	400mg/m2 followed by weekly 250mg/m2			Vermorken et al. (2007)	ITT	103	Previously treated	6	Single-arm, open-label	Yes.		Cetuximab monotherapy was for previously treated patients (who failed to respond to platinum-based therapy).	0.23 (PDXE colorectal cancer cetuximab vs. 5-FU)	Yes.	No.	No.	Yes.	Below	0.73 [0.60, 0.87]	1.00 [0.83, 1.20]	0.00363395	0.967685
	5-FU + Platinum (Cisplatin/Carboplatin)	Cisplatin: 100m2/m2 every 3 weeks; Carboplatin: AUC 5 every 3 weeks; 5-FU: 1000mg/m2 from Day 1-4 every 3 weeks		NCT00122460	Vermorken et al. (2008)	ITT	220	Previously untreated	6	Randomized
	Cetuximab + 5-FU + Platinum (Cisplatin/Carboplatin)	Cetuximab: 400mg/m2 followed by weekly 250mg/m2; Cisplatin: 100m2/m2 every 3 weeks; Carboplatin: AUC 5 every 3 weeks; 5-FU: 1000mg/m2 from Day 1-4 every 3 weeks		NCT00122460	Vermorken et al. (2008)	ITT	222	Previously untreated	6	Randomized
Chronic Lymphocytic Leukemia (CLL)	Obinutuzumab	3000mg on the first cycle, and 1000mg every 3-week cycle for up to 8 cycles		NCT01414205	Byrd et al. (2016)	1000mg arm	41	Previously untreated	3	Randomized	Yes.		Difference in dosage cycle length (3 weeks vs. 4 weeks) in Obinutuzumab monotherapy and combination arms. Median total dose for Obinutuzumab was 10,000mg.	0.3 (CTRPv2 pan-cancer all drug pairs)		No.	No.	No.	Below	0.64 [0.51, 0.80]	1.20 [0.94, 1.51]	0.000672037	0.323319
	Chlorambucil	0.5mg every 2 weeks		NCT01010061	Goede et al. (2014)	ITT	118	Previously untreated	Likely 12	Randomized, open-label
	Obinutuzumab + Chlorambucil	Obinutuzumab: 3000mg the first cycle and 1000mg every 4-week cycle for next 5 cycles; Chlorambucil: 0.5mg every 2 weeks		NCT01010061	Goede et al. (2014)	ITT	238	Previously untreated	Likely 12	Randomized, open-label
Metastatic Nonsquamous Non-Small-Cell Lung Cancer	Atezolizumab	1200mg every 3 weeks	OAK	NCT02008227	Rittmeyer et al. (2017)	Nonsquamous cohort	313	Previously treated	6	Randomized, open-label	Yes.	Nonsquamous cohort PFS is in supplementary data.	Atezolizumab monotherapy was for previously treated patients (75% 2L, 25% 3L).	0.3 (CTRPv2 pan-cancer all drug pairs)	Yes.	Yes.	Yes.	Yes.	Above	0.94 [0.80, 1.10]	1.24 [1.05, 1.46]	0.491187	0.0387069
	Bevacizumab + Paclitaxel + Carboplatin	Bevacizumab: 15mg/kg every 3 weeks; Paclitaxel: 200mg/m2 every 3 weeks; Carboplatin 6mg/mL/min AUC every 3 weeks	IMpower150	NCT02366143	Socinski et al. (2018)	ITT	337	Previously untreated	6	Randomized, open-label
	Atezolizumab + Bevacizumab + Paclitaxel + Carboplatin	Atezolizumab: 1200mg every 3 weeks; Bevacizumab + Paclitaxel + Carboplatin same as above	IMpower150	NCT02366143	Socinski et al. (2018)	ITT	359	Previously untreated	6	Randomized, open-label
Metastatic Nonsquamous Non-Small-Cell Lung Cancer	Atezolizumab	1200mg every 3 weeks	OAK	NCT02008227	Rittmeyer et al. (2017)	Nonsquamous cohort	313	Previously treated	6	Randomized, open-label	Yes.	Nonsquamous cohort PFS is in supplementary data.	Atezolizumab monotherapy was for previously treated patients (75% 2L, 25% 3L).	0.3 (CTRPv2 pan-cancer all drug pairs)	Yes.	Yes.	No.	Yes.	Above	1.07 [0.93, 1.23]	1.32 [1.14, 1.53]	0.427722	0.00138608
	Nab-Paclitaxel + Carboplatin	4 or 6 cycles (investigator's choice before randomization): Carboplatin: 6 mg/mL/min AUC, every 3 weeks; Nab-paclitaxel: 100 mg/mL every week (Supportive care or maintenance pemetrexed afterwards)	IMpower130	NCT02367781	West et al. (2019)	EGFR WT and ALK WT cohort	228	Previously untreated	6	Randomized, open-label
	Atezolizumab + Nab-Paclitaxel + Carboplatin	Atezolizumab: 1200mg every 3 weeks; Nab-Paclitaxel + Carboplatin same as above	IMpower130	NCT02367781	West et al. (2019)	EGFR WT and ALK WT cohort	451	Previously untreated	6	Randomized, open-label
Extensive-Stage Small-Cell Lung Cancer	Atezolizumab	1200mg every 3 weeks	IFCT-1603	NCT03059667	Pujol et al. (2019)	ITT	49	Previously treated	6	Randomized	Yes.		Atezolizumab monotherapy was for previously treated patients (failed first line platinum + etoposide chemotherapy). 80% were in extensive stage.	0.3 (CTRPv2 pan-cancer all drug pairs)	Yes.	Yes.	No.	No.	Above	0.85 [0.70, 1.02]	0.98 [0.82, 1.18]	0.134703	0.919628
	Etoposide + Platinum	Carboplatin: 5mg/mL/min AUC every 3 weeks for 4 cycles; Etoposide: 100mg/m^2 on days 1 - 3 of each cycle	IMpower133	NCT02763579	Horn et al. (2018)	ITT	202	Previously untreated	6	Randomized, double-blind
	Atezolizumab + Etoposide + Platinum	Atezolizumab 1200 mg; Etoposide + Platinum same as above, every 3 weeks for 4 cycles. Maintenance Atezolizumab continues after the induction phase	IMpower133	NCT02763579	Horn et al. (2018)	ITT	201	Previously untreated	6	Randomized, double-blind
Advanced Non-Small-Cell Lung Cancer	Gemcitabine	1000mg/m2 on Days 1 and 8 of 3-week cycles for up to 6 cycles		NCT00337103	Lara et al. (2004)	ITT	61	Previously treated	6	Single-arm	Yes.		Gemcitabine monotherapy was for patients previously treated with platinum-based chemotherapy. Difference in dosage for gemcitabine for monotherapy and combination.	0.46 (CTRPv2 pan-cancer gemcitabine vs. oxaliplatin)	Yes.	No.	No.	No.	Above	1.12 [0.96, 1.31]	1.46 [1.24, 1.71]	0.229231	4.09844e-05
	Cisplatin	100mg/m2 every 4 weeks for up to 6 cycles			Sandler et al. (2000)	ITT	262	Previously untreated	Likely 4	Randomized
	Gemcitabine + Cisplatin	Gemcitabine: 1000mg/m2 on Days 1, 8, and 15 of 4-week cycles for up to 6 cycles; Cisplatin: 100mg/m2 every 4 weeks for up to 6 cycles			Sandler et al. (2000)	ITT	260	Previously untreated	Likely 4	Randomized
Advanced Melanoma	Nivolumab	3 mg/kg every 2 weeks	CheckMate 067	NCT01844505	Larkin et al. (2019)	ITT	316	Previously untreated	12	Randomized	No. All three arms are from the same trial.		Doses of Nivolumab were different between monotherapy and combination arms for the first 4 doses.	0.3 (CTRPv2 pan-cancer all drug pairs)		Yes.	No.	Yes.	Below	0.94 [0.78, 1.12]	0.96 [0.80, 1.15]	0.521372	0.876528
	Ipilimumab	3 mg/kg every 3 weeks for 4 doses	CheckMate 067	NCT01844505	Larkin et al. (2019)	ITT	315	Previously untreated	12	Randomized
	Nivolumab + Ipilimumab	Nivolumab 1mg/kg plus Ipilimumab 3mg/kg every 3 weeks for 4 doses, followed by Nivolumab 3mg/kg every 2 weeks	CheckMate 067	NCT01844505	Larkin et al. (2019)	ITT	314	Previously untreated	12	Randomized
Unresectable Stage IIIC or IV Melanoma (BRAF Val600Glu or Val600Lys mutation-positive)	Trametinib	2mg daily	METRIC	NCT01245062	Robert et al. (2019)	ITT	214	Previously treated and untreated	6	Randomized, open-label	Yes.		Trametinib monotherapy was for both previously treated and untreated patientts with BRAF V600 E/K–mutant advanced or metastatic melanoma/	0.74 (CTRPv2 melanoma trametinib vs. debrafenib)		No.	No.	Yes.	Above	0.75 [0.62, 0.90]	0.89 [0.74, 1.07]	0.00790837	0.434099
	Dabrafenib	150mg twice daily	COMBI-d	NCT01584648	Long et al. (2017)	ITT	212	Previously untreated	8	Randomized, double-blind
	Trametinib + Dabrafenib	Trametinib: 2mg daily; Dabrafenib: 150mg twice daily	COMBI-d	NCT01584648	Long et al. (2017)	ITT	211	Previously untreated	8	Randomized, double-blind
Malignant Pleural Mesothelioma	Pemetrexed	500mg/m2 every 3 weeks			Taylor et al. (2008)	Chemotherapy-naïve cohort	247	Previously untreated	Unsure	Single-arm?	Yes.	All patients in Vogelzang et al. (2003) were chemotherapy-naïve.		0.15 (CTRPv2 pan-cancer methotrexate vs. oxaliplatin)		No.	No.	No.	Above	1.45 [1.22, 1.73]	1.82 [1.52, 2.18]	0.000259954	2.25366e-09
	Cisplatin	75mg/m2 every 3 weeks			Vogelzang et al. (2003)	ITT	222	Previously untreated	6	Randomized, single-blind
	Pemetrexed + Cisplatin	Pemetrexed: 500mg/m2 every 3 weeks; Cisplatin: 75mg/m2 every 3 weeks			Vogelzang et al. (2003)	ITT	226	Previously untreated	6	Randomized, single-blind
Relapsed Multiple Myeloma	Carfilzomib	Carfilzomib: starting dose 20mg/m2 on day 1 and 2 of cycle 1, target dose27mg/m2 on 8, 9, 15, 16 for first 9 4-week cycles, on days 1, 2, 15, 16 thereafter	FOCUS	NCT01302392	Hajek et al. (2017)	ITT	157	Previously treated	4	Randomized, open-label	Yes.			0.3 (CTRPv2 pan-cancer all drug pairs)		No.	No.	Yes.	Above	0.76 [0.63, 0.91]	0.86 [0.72, 1.04]	0.00790837	0.290656
	Lenalidomide + Dexamethasone	Lenalidomide: 25mg on days 1-21 in 4-week cycles; Dexamethasone: 40mg on days 1, 8, 15, 22 in 4-week cycle	ASPIRE	NCT01080391	Stewart et al. (2015)	ITT	396	Previously treated	4	Randomized, open-label
	Carfilzomib + Lenalidomide + Dexamethasone	Carfilzomib: starting dose 20mg/m2 on day 1 and 2 of cycle 1, target dose27mg/m2 on 8, 9, 15, 16 for first 12 4-week cycles, on days 1, 2, 15, 16 during cycles 13-18; Lenalidomide + Dexamethasone same as above	ASPIRE	NCT01080391	Stewart et al. (2015)	ITT	396	Previously treated	4	Randomized, open-label
Relapsed/Refractory Multiple Myeloma	Daratumumab	16mg/kg per week for 8 weeks (cycles 1 and 2), then every 2 weeks for 16 weeks (cycles 3–6), then every 4 weeks thereafter (cycle 7 and higher)	SIRIUS	NCT01985126	Lonial et al. (2016)	16mg/kg cohort	106	Previously treated (at least 3 lines of therapy)	Unsure	Randomized, open-label	Yes.		Daratumumab monotherapy was for patients previously treated with at least three lines of therapy (including proteasome inhibitors and immunomodulatory drugs), or were refractory to both proteasome inhibitors and immunomodulatory drugs; slight difference in dosage.	0.3 (CTRPv2 pan-cancer all drug pairs)	Yes.	No.	No.	Yes.	Below	0.54 [0.42, 0.71]	0.76 [0.58, 1.00]	7.41e-05	0.167753
	Bortezomib + Dexamethasone	Bortezomib: 1.3mg/m2 on days 1, 4, 8, 11 of 3-week cycles for 8 cycles; Dexamethasone: 20mg on days 1, 2, 4, 5, 8, 9, 11, 12 of 3-week cycles for 8 cycles	CASTOR	NCT02136134	Palumbo et al. (2016)	ITT	247	Previously treated	Unsure	Randomized, open-label
	Daratumumab + Bortezomib + Dexamethasone	Daratumumab: 16mg/kg weekly for the first 3 cycles, once every 3 weeks for cycles 4-8, and then every 4 weeks thereafter; Bortezomib + Dexamethasone same as above	CASTOR	NCT02136134	Palumbo et al. (2016)	ITT	251	Previously treated	Unsure	Randomized, open-label
Relapsed/Refractory Multiple Myeloma	Daratumumab	16mg/kg per week for 8 weeks (cycles 1 and 2), then every 2 weeks for 16 weeks (cycles 3–6), then every 4 weeks thereafter (cycle 7 and higher)	SIRIUS	NCT01985126	Lonial et al. (2016)	16mg/kg cohort	106	Previously treated (at least 3 lines of therapy)	Unsure	Randomized, open-label	Yes.		Daratumumab monotherapy was for patients previously treated with at least three lines of therapy (including proteasome inhibitors and immunomodulatory drugs), or were refractory to both proteasome inhibitors and immunomodulatory drugs. CANDOR trial has median of 2 previously lines of therapies.	0.3 (CTRPv2 pan-cancer all drug pairs)		No.	No.	Yes.	Above	0.86 [0.68, 1.10]	1.01 [0.79, 1.30]	0.27601	0.937903
	Carfilzomib + Dexamethasone	Carfilzomib: 56mg/m2 on days 1, 2, 8, 9, 15, 16 of 4-week cycles (20mg/m2 on days 1 and 2 during cycle 1; Dexamethasone: 40mg weekly	CANDOR	NCT03158688	Dimopoulos et al. (2020)	ITT	154	Previously treated	4	Randomized, open-label
	Daratumumab + Carfilzomib + Dexamethasone	Daratumumab same as above; Carfilzomib + Dexamethasone same as above	CANDOR	NCT03158688	Dimopoulos et al. (2020)	ITT	312	Previously treated	4	Randomized, open-label
Relapsed/Refractory Multiple Myeloma	Daratumumab	16mg/kg per week for 8 weeks (cycles 1 and 2), then every 2 weeks for 16 weeks (cycles 3–6), then every 4 weeks thereafter (cycle 7 and higher)	SIRIUS	NCT01985126	Lonial et al. (2016)	16mg/kg cohort	106	Previously treated (at least 3 lines of therapy)	Unsure	Randomized, open-label	Yes.		Daratumumab monotherapy was for patients previously treated with at least three lines of therapy (including proteasome inhibitors and immunomodulatory drugs), or were refractory to both proteasome inhibitors and immunomodulatory drugs.	0.3 (CTRPv2 pan-cancer all drug pairs)		No.	No.	Yes.	Below	0.45 [0.33, 0.62]	0.55 [0.40, 0.75]	2.01e-05	0.00138608
	Lenalidomide + Dexamethasone	Lenalidomide: 25mg on days 1-21 in 4-week cycles; Dexamethasone: 40mg weekly	POLLUX	NCT02076009	Dimopoulos et al. (2016)	ITT	283	Previously treated	4	Randomized, open-label
	Daratumumab + Lenalidomide + Dexamethasone	Daratumumab same as above; Lenalidomide + Dexamethasone same as above	POLLUX	NCT02076009	Dimopoulos et al. (2016)	ITT	286	Previously treated	4	Randomized, open-label
Relapsed/Refractory Multiple Myeloma	Daratumumab	16mg/kg per week for 8 weeks (cycles 1 and 2), then every 2 weeks for 16 weeks (cycles 3–6), then every 4 weeks thereafter (cycle 7 and higher)	SIRIUS	NCT01985126	Lonial et al. (2016)	16mg/kg cohort	106	Previously treated (at least 3 lines of therapy)	Unsure	Randomized, open-label	Yes.		Daratumumab monotherapy was for patients previously treated with at least three lines of therapy (including proteasome inhibitors and immunomodulatory drugs), or were refractory to both proteasome inhibitors and immunomodulatory drugs.	0.3 (CTRPv2 pan-cancer all drug pairs)		No.	No.	Yes.	Above	0.85 [0.66, 1.09]	1.01 [0.79, 1.30]	0.254667	0.937903
	Pomalidomide + Dexamethasone	Pomalidomide: 4mg daily on days 1-21 of 4-week cycles; Dexamethasone: 40mg weekly	APOLLO	NCT03180736	Dimopoulos et al. (2021)	ITT	153	Previously treated	4	Randomized, open-label
	Daratumumab + Pomalidomide + Dexamethasone	Daratumumab same as above; Pomalidomide + Dexamethasone same as above	APOLLO	NCT03180736	Dimopoulos et al. (2021)	ITT	151	Previously treated	4	Randomized, open-label
Relapsed Multiple Myeloma	Lenalidomide	30mg on days 1-21 of 4-week cycles		NCT00065351	Richardson et al. (2009)	ITT	222	Previously treated	Unsure	Single-arm, open-label	Yes.		Doses of Lenalidomide were 30mg vs. 25mg in monotherapy and combination arms.	0.3 (CTRPv2 pan-cancer all drug pairs)		No.	No.	Yes.	Below	0.67 [0.55, 0.83]	0.83 [0.68, 1.02]	0.000857954	0.214436
	Dexamethasone	40mg on days 1-4, 9-12, 17-20 of 4-week cycle for first 4 cycles, 40mg on days 1-4 on reamaining cycles	Multiple Myeloma (009)	NCT00056160	Weber et al. (2007)	ITT	176	Previously treated	4	Randomized, double-blind
	Lenalidomide + Dexamethasone	Lenalidomide: 25mg on days 1-21 of 4-week cycles; Dexamethasone same as above	Multiple Myeloma (009)	NCT00056160	Weber et al. (2007)	ITT	177	Previously treated	4	Randomized, double-blind
Recurrent Epithelial Ovarian/Primary Peritoneal/Fallopian Tube Cancer (Platinum-Sensitive)	Bevacizumab	15mg/kg every 3 weeks			Burger et al. (2007)	ITT	62	Previously treated	9	Single-arm	Yes.		Bevacizumab monotherapy data had 42% platinum-sensitive patients (Platinum sensitivity yes vs. no p=0.47).	0.3 (CTRPv2 pan-cancer all drug pairs)		No.	Yes.	No.	Below	0.79 [0.66, 0.95]	1.17 [0.97, 1.41]	0.036677	0.290345
	Gemcitabine + Carboplatin	Gemcitabine: 1000mg/m2 on Days 1, 8 of 3-week cycles; Carboplatin: AUC 4mg/mL/min	OCEANS (AVF4095g)	NCT00434642	Aghajanian et al. (2012)	ITT	242	Previously treated	9	Randomized, double-blind
	Bevacizumab + Gemcitabine + Carboplatin	Bevacizumab: 15mg/kg every 3 weeks; Chemotherapy same as above	OCEANS (AVF4095g)	NCT00434642	Aghajanian et al. (2012)	ITT	242	Previously treated	9	Randomized, double-blind
Recurrent Epithelial Ovarian/Primary Peritoneal/Fallopian Tube Cancer (Platinum-Sensitive)	Bevacizumab	15mg/kg every 3 weeks			Burger et al. (2007)	ITT	62	Previously treated	9	Single-arm	Yes.		Bevacizumab monotherapy data had 42% platinum-sensitive patients (Platinum sensitivity yes vs. no p=0.47).	0.3 (CTRPv2 pan-cancer all drug pairs)		No.	Yes.	No.	Above	0.92 [0.80, 1.05]	1.24 [1.07, 1.43]	0.271994	0.0153622
	Paclitaxel + Carboplatin	Paclitaxel: 175mg/m2 every 3 weeks; Carboplatin: AUC 5mg/mL/min every 3 weeks for 6 cycles	GOG-0213	NCT00565851	Coleman et al. (2017)	ITT	337	Previously treated	4	Randomized, open-label
	Bevacizumab + Paclitaxel + Carboplatin	Bevacizumab: 15mg/kg every 3 weeks; Chemotherapy same as above	GOG-0213	NCT00565851	Coleman et al. (2017)	ITT	337	Previously treated	4	Randomized, open-label
Newly Diagnosed Stage III/IV Ovarian/Primary Peritoneal/Fallopian Tube Cancer	Bevacizumab	15mg/kg every 3 weeks			Burger et al. (2007)	ITT	62	Previously treated	9	Single-arm	Yes.		Bevacizumab monotherapy was for previously treated patients.	0.3 (CTRPv2 pan-cancer all drug pairs)	Yes.	No.	Yes.	No.	Above	0.79 [0.67, 0.94]	1.07 [0.90, 1.27]	0.0209967	0.629966
	Paclitaxel + Carboplatin	Paclitaxel: 175mg/m2 every 3 weeks; Carboplatin: AUC 6mg/mL/min every 3 weeks for 22 cycles	GOG-0218	NCT00262847	Burger et al. (2011)	ITT	625	Previously untreated	3	Randomized, double-blind
	Bevacizumab + Paclitaxel + Carboplatin	Bevacizumab: 15mg/kg every 3 weeks for 22 cycles; Chemotherapy same as above	GOG-0218	NCT00262847	Burger et al. (2011)	ITT (Bevacizumab-throught arm)	623	Previously untreated	3	Randomized, double-blind
Recurrent Epithelial Ovarian/Primary Peritoneal/Fallopian Tube Cancer (Platinum-Resistant)	Bevacizumab	15mg/kg every 3 weeks			Cannistra et al. (2007)	ITT	44	Previously treated	6	Single-arm	Yes.		Bevacizumab monotherapy data were for platinum-resistant epithelial ovarian carcinoma (EOC) or peritoneal serous carcinoma (PSC) who had experienced disease progression during, or within 3 months of discontinuing, topotecan or liposomal doxorubicin.	0.3 (CTRPv2 pan-cancer all drug pairs)		No.	Yes.	No.	Below	0.69 [0.57, 0.84]	0.92 [0.75, 1.13]	0.00141724	0.629966
	Paclitaxel/Topotecan/Liposomal Doxorubicin	Paclitaxel: 80mg/m2 every 4 weeks; Topotecan: 4mg/m2 on days 1, 8, 15 every 4 weeks; Liposomal Doxorubicin: 40mg/m2 every 4 weeks	AURELIA	NCT00976911	Pujade-Lauraine et al. (2014)	ITT	182	Previously treated	8 or 9	Randomized, open-label
	Bevacizumab + Paclitaxel/Topotecan/Liposomal Doxorubicin	Bevacizumab: 10mg/kg every 2 weeks or 15mg/kg every 3 weeks; Chemotherapy same as above	AURELIA	NCT00976911	Pujade-Lauraine et al. (2014)	ITT	179	Previously treated	8 or 9	Randomized, open-label
Metastatic Pancreatic Cancer	Liposomal Irinotecan	120mg/m2 every 3 weeks	NAPOLI-1	NCT01494506	Wang-Gillam et al. (2019)	ITT	151	Previously treated	6	Randomized, open-label	No. All three arms are from the same trial.		Dosing schedule of 5-FU + Leucovorin were different between control and combination arms, but the overall doses were similar.	0.48 (CTRPv2 pan-cancer topotecan vs. 5-FU)		No.	No.	No.	Below	0.86 [0.69, 1.08]	0.97 [0.78, 1.22]	0.254667	0.896529
	5-FU + Leucovorin	5-FU: 2000mg/m2 every week for the first 4 weeks of 6-week cycles; Leucovorin: 200mg/m2 every week for the first 4 weeks of 6-week cycles	NAPOLI-1	NCT01494506	Wang-Gillam et al. (2019)	Combination control	119	Previously treated	6	Randomized, open-label
	Liposomal Irinotecan + 5-FU + Leucovorin	Liposomal Irinotecan: 80mg/m2 every 2 weeks; 5-FU: 2400mg/m2 every 2 weeks; Leucovorin: 400g/m2 every 2 weeks	NAPOLI-1	NCT01494506	Wang-Gillam et al. (2019)	ITT	117	Previously treated	6	Randomized, open-label
Disseminated, Stage D2 Prostate Cancer	Flutamide	250mg three times daily			Chang et al. (1996)	ITT	44	Previously untreated	3	Randomized, double-blind	Yes.			0.3 (CTRPv2 pan-cancer all drug pairs)		No.	No.	No.	Above	1.16 [0.97, 1.39]	1.28 [1.07, 1.53]	0.166343	0.031969
	Leuprolide	1mg daily			Crawford et al. (1989)	ITT	300	Previously untreated	3	Randomized, double-blind
	Flutamide + Leuprolide	Flutamide: 250mg three times daily; Leuprolide: 1mg daily			Crawford et al. (1989)	ITT	303	Previously untreated	3	Randomized, double-blind
Newly Diagnosed Multipe Myeloma (ineligible for stell-cell transplatation)	Daratumumab	16mg/kg per week for 8 weeks (cycles 1 and 2), then every 2 weeks for 16 weeks (cycles 3–6), then every 4 weeks thereafter (cycle 7 and higher)	SIRIUS	NCT01985126	Lonial et al. (2016)	16mg/kg cohort	106	Previously treated (at least 3 lines of therapy)	Unsure	Randomized, open-label	Yes.	Supplementary	There were more than 3 lines of thearpy difference between Daratumumab monotherapy and combination arm.	0.3 (CTRPv2 pan-cancer all drug pairs)		No.	No.	Yes.	Below	0.72 [0.52, 0.98]	0.85 [0.61, 1.17]	0.0917166	0.561047
	Lenalidomide + Dexamethasone	Lenalidomide: 25mg on days 1-21 in 4-week cycles; Dexamethasone: 40mg weekly	MAIA	NCT02252172	Facon et al. (2019)		369	Previously untreated	4	Randomized, open-label
	Daratumumab + Lenalidomide + Dexamethasone	Daratumumab: 16mg/kg per week for 8 weeks (cycles 1 and 2), then every 2 weeks for 16 weeks (cycles 3–6), then every 4 weeks thereafter (cycle 7 and higher); Lenalidomide + Dexamethasone same as above	MAIA	NCT02252172	Fancon et al. (2019)		368	Previously untreated	4	Randomized, open-label
Metastatic Nonsquamous Non-Small-Cell Lung Cancer (no sensitizing EGFR or ALK alterations, PD-L1 positive)	Pembrolizumab	200mg every 3 weeks	KEYNOTE-042	NCT02220894	Mok et al. (2019)	ITT (PD-L1 TPS > 1%), TPS > 50%	637	Previously untreated	9	Randomized, open-label	Yes. KEYNOTE-042 had chemotherapy arm (Carboplatin + Paclitaxel/Pemetrexed. Chemotherapy arm of KEYNOTE-042 was slightly better than KEYNOTE-189.	Supplementary; TPS 1-49%, TPS > 50% IPD were generated and merged to create TPS > 1% for KEYNOTE-189.	Pembrolizumab monotherapy was for advanced non-small-cell lung cancer (~35% squamous and ~65% nonsquamous). According to appendix of KEYNOTE-042, squamous histology has better HR than nonsq. The curve might be overestimating pembrolizumab activity.	0.3 (CTRPv2 pan-cancer all drug pairs)	Yes.	Yes.	No.	Yes.	Below	0.87 [0.71, 1.06]	1.03 [0.84, 1.26]	0.229084	0.880958
	Pemetrexed + Platinum	4 cycles of investigator’s choice of cisplatin (75 mg/m^2) or carboplatin (5 mg/mL/min AUC) plus pemetrexed (500 mg/m^2), every 3 weeks, followed by pemetrexed (500 mg/m^2) every 3 weeks.	KEYNOTE-189	NCT02578680	Ghandi et al. (2018)	TPS 1-49%, TPS > 50%	206	Previously untreated	6	Randomized, double-blind
	Pembrolizumab + Pemetrexed + Platinum	Pembrolizumab: 200mg every 3 weeks; Chemotherapy same as above	KEYNOTE-189	NCT02578680	Ghandi et al. (2018)	TPS 1-49%, TPS > 50%	410	Previously untreated	6	Randomized, double-blind

### Sheet: Table 2 Excluded Combinations
	Cancer	Experimental	Control	Indication	Indication	Reason For Exclusion
2013	Colorectal	Bevacizumab	FOLFOX/FOLFIRI	metastatic colorectal cancer (mCRC) whose disease has progressed on a first-line bevacizumab-containing regimen.	Metastatic Colorectal Cancer	Dosage Difference
1998	Colorectal	Irinotecan	Fluorouracil+Leucovorin	metastatic colorectal cancer	Metastatic Colorectal Cancer	Dosage Difference
2014	Leukemia	Ofatumumab	Chlorambucil	previously untreated patients with chronic lymphocytic leukemia	Chronic Lymphocytic Leukemia	Dosage Difference
2010	Leukemia	Rituximab	Fludarabine+Cyclophosphamide	previously untreated and previously treated patients with chronic lymphocytic leukemia	Chronic Lymphocytic Leukemia	Dosage Difference
2018	Leukemia	Venetoclax	Azacitidine/Decitabine/Cytarabine	ewly-diagnosed acute myeloid leukemia (AML) in adults who are age 75 years or older, or who have comorbidities that preclude use of intensive induction chemotherapy	Newly Diagnosed Acute Myeloid Leukemia	Dosage Difference
2020	Lung	Nivolumab+Ipilimumab	PlatinumChemotherapy	metastatic or recurrent non-small cell lung cancer (NSCLC), with no epidermal growth factor receptor (EGFR) or anaplastic lymphoma kinase (ALK) genomic tumor aberrations	Metastatic Non-small Cell Lung Cancer (No EGFR mutation, ALK alteration)	Dosage Difference
2015	Myeloma	Daratumumab	Bortezomib+Melphalan+Prednisone	newly diagnosed, documented multiple myeloma21 who were not eligible for high-dose chemotherapy with stem-cell transplantation owing to coexisting conditions or an age of 65 years or older	Newly Diagnosed Multiple Myeloma	Dosage Difference
2020	Myeloma	Isatuximab-irfc	Pomalidomide+Dexamethasone	multiple myeloma who have received at least two prior therapies including lenalidomide and a proteasome inhibitor	Multiple Myeloma	Dosage Difference
2016	Renal	Lenvatinib	Everolimus	advanced renal cell carcinoma	Advanced Renal Cell Carcinoma	Dosage Difference
2019	Breast	Alpelisib	Fulvestrant	postmenopausal women, and men, with hormone receptor (HR)-positive, human epidermal growth factor receptor 2 (HER2)-negative, PIK3CA-mutated, advanced or metastatic breast cancer	HR+/HER2- Advanced Breast Cancer (Postmenopausal, PI3K-mutated)	No Matching Monotherapy Data
2010	Breast	Lapatinib	Letrozole	postmenopausal women with hormone receptor positive metastatic breast cancer that overexpresses the HER2 receptor for whom hormonal therapy is indicated	HR+/HER2+ Metastatic Breast Cancer (Postmenopausal)	No Matching Monotherapy Data
2012	Breast	Pertuzumab	Trastuzumab+Docetaxel	HER2-positive metastatic breast cancer who have not received prior anti-HER2 therapy or chemotherapy for metastatic disease	HER2+ Metastatic Breast Cancer	No Matching Monotherapy Data
2018	Breast	Ribociclib	AromataseInhibitor	HR-positive, HER2-negative advanced or metastatic breast cancer	HR+/HER2- Advanced Breast Cancer	No Matching Monotherapy Data
2020	Breast	Tucatinib	Trastuzumab+Capecitabine	advanced unresectable or metastatic HER2-positive breast cancer, including patients with brain metastases, who have received one or more prior anti-HER2-based regimens in the metastatic setting	HER2+ Advanced Breast Cancer	No Matching Monotherapy Data
2006	Cervical	TopotecanHydrochloride	Cisplatin	Stage IVB recurrent or persistent carcinoma of the cervix	Stage IVB Recurrent/Persistant Cervical Cancer	No Matching Monotherapy Data
2018	Colorectal	Ipilimumab	Nivolumab	microsatellite instability-high (MSI-H) or mismatch repair deficient (dMMR) metastatic colorectal cancer (mCRC) that has progressed following treatment with a fluoropyrimidine, oxaliplatin, and irinotecan	Metastatic Colorectal Cancer (MSI-H, dMMR)	No Matching Monotherapy Data
2002	Colorectal	Oxaliplatin	Fuorouracil+Leucovorin	Advanced Colorectal Cancer	Advanced Colorectal Cancer	No Matching Monotherapy Data
2015	Colorectal	Ramucirumab	FOLFIRI	metastatic colorectal cancer (mCRC) whose disease has progressed on a first line bevacizumab-, oxaliplatin- and fluoropyrimidine-containing regimen	Metastatic Colorectal Cancer	No Matching Monotherapy Data
2010	Gastric	Trastuzumab	Cispatin+Capecitabine/Fluorouracil	HER2 overexpressing metastatic gastric or gastroesophageal (GE) junction adenocarcinoma	HER2+ Metastatic Gastric/Gastroesophageal Junction (GEJ) Adenocarcinoma	No Matching Monotherapy Data
	HeadNeck	Docetaxel	Cisplatin+Fluorouracil	stage III or IV squamous-cell carcinoma of the head or neck	Stage III/IV Squamous-Cell Head and Neck Cancer	No Matching Monotherapy Data
2017	Leukemia	GemtuzumabOzogamicin	Daunorubicin+Cytarabine	newly-diagnosed CD33-positive acute myeloid leukemia;relapsed or refractory CD33-positive AML	CD33-positive Acute Myeloid Leukemia	No Matching Monotherapy Data
2018	Leukemia	Glasdegib	Cytarabine	d	Newly-diagnosed Acute Myeloid Leukemia	No Matching Monotherapy Data
2014	Leukemia	Idelalisib	Rituximab	relapsed chronic lymphocytic leukemia	Relapsed Chronic Lymphocytic Leukemia	No Matching Monotherapy Data
2017	Leukemia	Midostaurin	Cytarabine+daunorubicin	newly diagnosed acute myeloid leukemia (AML) who are FLT3 mutationpositive	Newly Diagnosed Acute Myeloid Leukemia	No Matching Monotherapy Data
2006	Lung	Bevacizumab	Carbolatin+Paclitaxel	locally advanced, metastatic or recurrent non-small cell lung cancer	Advanced Non-small Cell Lung Cancer	No Matching Monotherapy Data
2015	Lung	Necitumumab	Gemcitabine+Cisplatin	metastatic squamous non-small cell lung cancer	Metastatic Squamous Non-small Cell Lung Cancer	No Matching Monotherapy Data
2018	Lung	Pembrolizumab	Carboplatin+Paclitaxel	metastatic squamous non-small cell lung cancer	Metastatic Squamous Non-small Cell Lung Cancer	No Matching Monotherapy Data
2014	Lung	Ramucirumab	Docetaxel	metastatic non-small cell lung cancer (NSCLC) with disease progression on or after platinum-based chemotherapy	Metastatic Non-small Cell Lung Cancer	No Matching Monotherapy Data
2020	Lung	Ramucirumab	Erlotinib	metastatic non-small cell lung cancer (NSCLC) with epidermal growth factor receptor (EGFR) exon 19 deletions or exon 21 (L858R) mutations	Metastatic Non-small Cell Lung Cancer (EGFR mutated)	No Matching Monotherapy Data
2019	Lymphoma	Polatuzumab vedotin-piiq	Bendamustine+Rituximab	relapsed or refractory diffuse large B-cell lymphoma (DLBCL), not otherwise specified, after at least two prior therapies	Relapsed/Refractory Diffue Large B-cell Lymphoma	No Matching Monotherapy Data
2006	Lymphoma	Rituximab	CHOP	diffuse large B-cell, CD20‑positive, non-Hodgkin's lymphoma	Diffue Large B-cell Lymphoma	No Matching Monotherapy Data
2020	Melanoma	Atezolizumab	Cobimetinib+Vemurafenib	BRAF V600 mutation-positive unresectable or metastatic melanoma	Metastatic Melanoma (BRAF V600 mutation-positive)	No Matching Monotherapy Data
2018	Melanoma	Binimetinib	Encorafenib	unresectable or metastatic melanoma with a BRAF V600E or V600K mutation	Advanced Melanoma (BRAF V600 mutation-positive)	No Matching Monotherapy Data
2015	Melanoma	Cobimetinib	Vemurafenib	metastatic melanoma with BRAF V600E or V600K mutation	Metastatic Melanoma (BRAF V600 mutation-positive)	No Matching Monotherapy Data
2007	Myeloma	DoxorubicinHclLiposome	Bortezomib	multiple myeloma	Multiple Myeloma	No Matching Monotherapy Data
2015	Myeloma	Elotuzumab	Lenalidomide+Dexamethasone	multiple myeloma who have received one to three prior therapies	Multiple Myeloma	No Matching Monotherapy Data
2015	Myeloma	Ixazomib	Lenalidomide+Dexamethasone	multiple myeloma who have received at least one prior therapy	Multiple Myeloma	No Matching Monotherapy Data
2015	Myeloma	Panobinostat	Bortezomib+Dexamethasone	multiple myeloma who have received at least two prior regimens, including bortezomib and an immunomodulatory agent	Multiple Myeloma	No Matching Monotherapy Data
2020	Myeloma	Selinexor	Bortezomib+Dexamethasone	multiple myeloma who have received at least one prior therapy	Multiple Myeloma	No Matching Monotherapy Data
2006	Myeloma	Thalidomide	Dexamethasone	newly diagnosed multiple myeloma	Newly Diagnosed Multiple Myeloma	No Matching Monotherapy Data
2006	Ovarian	Gemcitabine	Carboplatin	advanced ovarian cancer that has relapsed at least 6 months after completion of platinum based therapy	Advanced Ovarian Cancer	No Matching Monotherapy Data
2013	Pancreatic	PaclitaxelProteinBound	Gemcitabine	metastatic adenocarcinoma of the pancreas	Metastatic Pancreatic Cancer	No Matching Monotherapy Data
2012	Prostate	Abiraterone acetate	Prednisone	metastatic castration-resistant prostate cancer	Metastatic Prostate Cancer (Castration-resistant)	No Matching Monotherapy Data
2018	Prostate	Abiraterone acetate	Prednisone	metastatic high-risk castration-sensitive prostate cancer	Metastatic Prostate Cancer (Castration-sensitive, high-risk)	No Matching Monotherapy Data
	Renal	Bevacizumab	InterferonAlfa	Metastatic Renal Cell Carcinoma	Metastatic Renal Cell Carcinoma	Small Sample Size

### Sheet: Table 3 2014-2018 trials
Indication	Experimental Drug	Control Drug	Combination Therapy Trial PMID	Experimental Monotherapy Trial PMID	FDA Approval	PFS Improvement Combination vs. Control (p < 0.05)	HSA P(success)	Additivity P(success)
Metastatic Colorectal Cancer (K-ras WT)	Panitumumab	FOLFIRI	24356622	18316791	No	Yes	0.6738	0.9997
HER2+ Metastatic Breast Cancer	LiposomalDoxorubicin	Trastuzumab+Paclitaxel	24401928	11815957	No	No	0.0038	0.4435
Non-small-cell Lung Cancer	Nintedanib	Docetaxel	24411639	21212157	No	Yes	1	1
Advanced or Metastatic Soft-Tissue Sarcoma	Ifosfamide	Doxorubicin	24618336	12460784	No	Yes	0.9961	1
HER2-amplified Advanced Gastric Cancer	Lapatinib	Paclitaxel	24868024	25694417	No	No	0.0019	0.0133
Stage III or IV Head and Neck Carcinoma	Cetuximab	Cisplatin+Radiation	25154822	17538161	No	No	0.0151	0.0522
HER2- Metastatic Breast Cancer	Capecitabine	Bevacizumab	25273343	25953439	No	Yes	0.9977	1
Metastatic Colorectal Cancer	Erlotinib	Bevacizumab	26474518	16570047	No	No	0.0193	0.5494
Metastatic Colorectal Cancer	Erlotinib	Bevacizumab	26483047	16570047	No	No	0.0087	0.0315
Advanced Ovarian Cancer	Nintedanib	Chemotherapy	26590673	21859991	No	Yes	0.0089	0.6445
EGFR2+ Advanced or Metastatic Gastric, Esophageal, or Gastroesophageal Adenocarcinoma	Lapatinib	Capecitabine+Oxaliplatin	26628478	25694417	No	No	0.0013	0.0454
Chromic Lymphocytic Leukemia or Small Lymphocytic Lymphoma	Ibrutinib	Bendamustine+Rituximab	26655421	24881631	No	Yes	1	1
Relapsed Platinum-sensitive Ovarian Cancer	Cediranib	Chemotherapy	27025186	19826113	No	Yes	1	1
Advanced Pancreatic Cancer (Previously Treated with Gemcitabine-based Therapy)	Oxaliplatin	Fluorouracil+Leucovorin	27621395	14998850	No	No	0.0406	0.0783
HER2- Advanced Breast Cancer	Buparlisib	Paclitaxel	27803006	33138866	No	No	0.0042	0.1855
Metastatic Breast Cancer (Refractory to Anthracyclines and Taxanes)	Utidelone	Capecitabine	28209298	27516093	No	Yes	0.9999	1
Advanced Breast Cancer (Previously Treated with Anthracycline and Resistant to Taxane)	Vinflunine	Capecitabine	29447329	29481630	No	Yes	0.0632	0.9978
Metastatic Uveal Melanoma	Selumetinib	Dacarbazine	29528792	24938562	No	No	1	1
Waldenström's Macroglobulinemia	Ibrutinib	Rituximab	29856685	25853747	No	Yes	1	0.9999
HR+/HER2− Advanced Breast Cancer (Progressed on Previous Endocrine Therapy)	Abemaciclib	Fulvestrant	28580882	33148479	Yes	Yes	0.9975	1
HR+/HER2- Metastatic Breast Cancer (Progressed on Previous Endocrine Therapy)	Palbociclib	Fulvestrant	26947331	29893790	Yes	Yes	1	1
Metastatic/Persistant/Recurrent Cervical Cancer	Bevacizumab	Paclitaxel+Cispatlin/Topotecan	24552320	19139430	Yes	Yes	0.2883	0.9968
Metastatic Colorectal Cancer (K-ras WT and EGFR-expressing)	Cetuximab	FOLFIRI	25605843	18946061	Yes	Yes	0.0741	0.9504
Advanced Gastric/Gastroesophageal Junction (GEJ) Cancer	Ramucirumab	Paclitaxel	25240821	24094768	Yes	Yes	0.9868	1
Chronic Lymphocytic Leukemia (CLL)	Obinutuzumab	Chlorambucil	24401022	26472752	Yes	Yes	1	1
Metastatic Nonsquamous Non-Small-Cell Lung Cancer	Atezolizumab	Bevacizumab+Paclitaxel+Carboplatin	29863955	27979383	Yes	Yes	1	1
Extensive-Stage Small-Cell Lung Cancer	Atezolizumab	Carboplatin+Etoposide	30280641	30664989	Yes	Yes	0.0212	0.5637
Unresectable Stage IIIC or IV Melanoma (BRAF Val600Glu or Val600Lys mutation-positive)	Trametinib	Dabrafenib	28475671	30690294	Yes	Yes	0.0201	0.6795
Relapsed Multiple Myeloma	Carfilzomib	Lenalidomide+Dexamethasone	25482145	27416912	Yes	Yes	0.0552	0.6814
Relapsed/Refractory Multiple Myeloma	Darataumumab	Bortezomib+Dexamethasone	27557302	26778538	Yes	Yes	0.9494	1
Relapsed/Refractory Multiple Myeloma	Darataumumab	Lenalidomide+Dexamethasone	27705267	26778538	Yes	Yes	0.2202	0.8036
Recurrent Epithelial Ovarian/Primary Peritoneal/Fallopian Tube Cancer (Platinum-Sensitive)	Bevacizumab	Paclitaxel+Carbolpatin	28438473	18024863	Yes	Yes	0.662	1
Recurrent Epithelial Ovarian/Primary Peritoneal/Fallopian Tube Cancer (Platinum-Resistant)	Bevacizumab	Paclitaxel/Topotecan	24637997	18024865	Yes	Yes	0.9969	1
Advanced Triple-Negative Breast Cancer (PD-L1 IC > 1)	Atezolizumab	NabPaclitaxel	30345906	30242306	No	Yes	0.5143	0.813
HR+/HER2- Advanced Breast Cancer (Postmenopausal)	Palbociclib	Letrozole	27959613	29893790	Yes	Yes	0.1996	0.9999
Metastatic Colorectal Cancer (K-ras WT)	Panitumumab	FOLFOX4	24718886	18316791	Yes	Yes	0.0319	0.9643
